# Developing and testing Advance Choice Document implementation resources for Black African and Caribbean people with experience of compulsory psychiatric admission

**DOI:** 10.1101/2024.04.17.24305837

**Authors:** Jonathan Simpson, Abigail Babatunde, Alan Simpson, Steven Gilbert, Alex Ruck Keene, Lucy Stephenson, Kia-Chong Chua, Gareth Owen, Fiona Crowe, Pauline Edwards, Selena Galloway, Megan Fisher, Marcela Schilderman, Anita Bignell, Shubulade Smith, Claire Henderson

## Abstract

**Background:** Advance Choice Documents (ACDs) have been recommended for use in England and Wales based on evidence from trials that show that they can reduce involuntary hospitalisation, which disproportionately affects Black African and Caribbean people. Our aim was therefore to develop and test ACD implementation resources and processes for Black people who have previously been involuntarily hospitalised and the people that support them.

**Methods:** Resource co-production workshops were held to inform the development of the ACD template and two types of training for all stakeholders, comprising a Recovery College course and simulation training. An ACD facilitator then used the ACD template developed through the workshops to create personalised ACDs with service users and mental health staff over a series of meetings. Interviews were then conducted with service user and staff participants and analysed to document their experience of the process and opinions on ACDs. Other implementation strategies were also employed alongside to support and optimise the creation of ACDs.

**Results:** Nine ACDs were completed and were largely reported as appropriate, acceptable, and feasible to service users and staff. Both reported it being an empowering process that encouraged hope for better future treatment and therefore better wellbeing. Uncertainty was also expressed about the confidence people had that ACDs would be adhered to/honoured, primarily due to staff workload. The information provision training and the skills training were generally considered to be informative by trainees.

**Conclusions:** The project has developed an ACD creation resource that was reported as agreeable to all stakeholders; however, the generalisability of the findings is limited due to the small sample size. The project also highlights the importance of staff and ACD facilitator capacity and good therapeutic relationships in ACD completion. Further research is needed to determine the adjustments needed for large scale use, including for those under age 18 and those under the care of forensic mental health services; and how to include carers/supporters more in the process.
