## Additional file 2 Summary of CFIR barrier constructs and the related ERIC and AdStAC strategies for "Developing and testing Advance Choice Document implementation resources for Black African and Caribbean people with experience of compulsory psychiatric admission"

### Sheet: Sheet1
Table - Summary of CFIR barrier constructs and the related ERIC and AdStAC strategies1
CFIR Domain	Construct identified	Construct Summary	ERIC Strategies	Strategy used
Innovation	Complexity	The associated extra documentation, length and complexity of ACDs, along with the belief that it will take a lot of time and trouble and that people might feel intimidated by the process.	Assess for readiness and identify barriers and facilitators Capture and share local knowledge Conduct cyclical small tests of change Conduct ongoing training Create a learning collaborative Develop a formal implementation blueprint Identify early adopters Identify and prepare champions Model and simulate change Promote adaptability Provide ongoing consultation Tailor strategies	ACD development Facilitator manual and supervision Simulation training Recovery College course Monthly staff meetings Study protocol Stakeholder workshops Advisory groups Presentations and films
Outer Setting	Policies & Laws	Absence of sanctions for disregarding an ACD	Build a coalition Capture and share local knowledge Conduct local consensus discussions Identify and prepare champions Inform local opinion leaders	Presentations and films Monthly staff meetings Advisory groups Stakeholder workshops Co-production workshops
Inner Setting	Available Resources	Lack of clinical time to write and review the document and lack of input and participation from medical personnel. Professionals may forget to consider the ACD as it is not part of their routine. Service users changing clinicians many times may disadvantage the development of the ACD.	Capture and share local knowledge	ACD development Advisory groups
	Access to Knowledge and Information	Staff and service users may have insufficient training, health education and limited knowledge of ACDs (and associated law) and of treatment options.	Capture and share local knowledge Conduct educational meetings Conduct ongoing training Conduct educational outreach visits Create a learning collaborative Develop educational materials Distribute educational materials Identify and prepare champions Provide local technical assistance	Simulation training Recovery College training Presentations and films ACD development Monthly staff meetings
Individuals	Innovation Deliverers - Capability, Opportunity &, Motivation	General scepticism about the value and utility of completing an ACDs and whether it would be used, along with a feeling that maintaining a paternalistic model would make clinicians’ jobs easier. Queries around the amount of control a service user actually has and the lack of awareness of the applicability of ACDs in mental health. Belief that the legal aspects are complex, therefore putting off s…	Capture and share local knowledge Conduct educational meetings Conduct educational outreach visits Develop educational materials Identify and prepare champions Identify early adopters Inform local opinion leaders	Monthly staff meetings Presentations and films ACD Development Recovery College training Simulation training Advisory groups
	Innovation Recipients	Unsure what to include – unable to think of anything or don’t know what treatments to request and/or refuse.	Conduct cyclical small tests of change Conduct educational outreach visits Conduct ongoing training	ACD template ACD development Monthly staff meetings Recovery College training
	Capability & Motivation	Some service users may be in denial about becoming unwell; others may have had traumatic experiences in the past causing them to doubt their own perspective; and some may have no interest in taking on this responsibility. The level of trust required may not exist, especially as many service users do not keep the same psychiatrist for very long.	Create a learning collaborative Facilitation Identify and prepare champions Make training dynamic Model and simulate change Provide local technical assistance Provide ongoing consultation	Simulation training Recovery College training Presentations and films
Implementation process	Doing	Carrying out the ACD according to plan may not be possible due to lack of awareness and access to the document. Many people are unaware that service users can carry an ACDs with them and consequently rarely look for it in a crisis event. Those who encounter the ACD in a crisis situation often see it for the first time and do not understand its purpose. There also may not be enough time in a crisi…	Assess for readiness and identify barriers and facilitators Conduct ongoing training Create a learning collaborative Develop a formal implementation blueprint Organize clinician implementation team meetings Provide local technical assistance Provide ongoing consultation Purposely re-examine the implementation Use an implementation adviser	Monthly staff meetings Advisory groups Study protocol Simulation training Recovery College training Further ACD development*(1)
Note: This table shows how AdStAC’s activities address barriers to ACD implementation, identified previously by systematic review. The review categorised barriers using the Consolidated Framework for Implementation Research (CFIR) and matched these barriers to strategies to “enhance the adoption, implementation and sustainability of a clinical program or practice” as defined by the Expert Recomme…
1 Adapted from Lowry S. Barriers and facilitators to implementing Advance Statements for people with Mental Illness: A systematic review applying the Consolidated Framework for Implementation Research, 2021 (unpublished).
References 1 Owen, G., Stephenson, L., Henderson, C., Ruck Keene, A., & Smith, S. Digital Advance Choice Documents: Deploying in a Clinical Setting. In Digital Advance Choice Documents: Deploying in a Clinical Setting [Internet]. United Kingdom: King's College London; 2023 [cited 2024 March] Available from https://kclpure.kcl.ac.uk/ws/portalfiles/portal/239348291/Thalamos_KCL_Digital_ACD_Discover…
