## Additional file 3 Service user ratings of the acceptability, appropriateness, and feasibility of their ACD for "Developing and testing Advance Choice Document implementation resources for Black African and Caribbean people with experience of compulsory psychiatric admission"

### Sheet: Sheet1
Table - Service user ratings of the acceptability, appropriateness, and feasibility of their ACD
		SU1	SU2	SU3	SU4	SU5		SU6		SU7	SU7*
Acceptability	My advance statement meets my approval	Completely agree	Agree	Agree	Completely agree	Agree		Neither agree/disagree		Agree	Completely agree
	My advance statement is appealing to me.	Completely agree	Agree	Agree	Completely agree	Agree		Agree		Agree	Agree
	I like my advance statement.	Completely agree	Agree	Agree	Completely agree	Agree		Agree		Completely agree	Agree
	I welcome my advance statement.	Completely agree	Agree	Agree	Completely agree	Agree		Neither agree/disagree		Completely agree	Completely agree
Appropriateness	My advance statement seems fitting.	Completely agree	Agree	Agree	Agree	Agree		Agree		Agree	Agree
	My advance statement seems suitable.	Completely agree	Agree	Agree	Agree	Agree		Agree		Agree	Agree
	My advance statement seems applicable.	Completely agree	Agree	Agree	Agree	Agree		Neither agree/disagree		Agree	Agree
	My advance statement seems like a good match	Completely agree	Agree	Agree	Agree	Agree		Agree		Neither agree/disagree	Agree
Feasibility	My advance statement seems implementable.	Completely agree	Agree	Agree	Agree	Agree		Agree		Agree	Neither agree/disagree
	My advance statement seems possible.	Completely agree	Agree	Agree	Agree	Neither agree/disagree		Neither agree/disagree		Agree	Agree
	My advance statement seems doable.	Completely agree	Agree	Agree	Agree	Neither agree/disagree		Neither agree/disagree		Agree	Agree
	My advance statement seems easy to use.	Completely agree	Agree	Agree	Agree	Agree		Agree		Agree	Agree
Note: * SU7 had two follow-up assessments and so was asked these questions twice
