## Additional file 4 Staff ratings of the acceptability, appropriateness, and feasibility of ACDs they worked on for "Developing and testing Advance Choice Document implementation resources for Black African and Caribbean people with experience of compulsory psychiatric admission"

### Sheet: Sheet1
Table - Staff ratings of the acceptability, appropriateness, and feasibility of ACDs they worked on
		MHS1	MHS2	MHS3	MHS4	MHS5
Acceptability	Advance statements meet my approval	Completely agree	Completely agree	Agree	Completely agree	Completely agree
	Advance statements are appealing to me.	Completely agree	Agree	Agree	Completely agree	Completely agree
	I like advance statements.	Completely agree	Completely agree	Agree	Completely agree	Completely agree
	I welcome advance statements.	Completely agree	Completely agree	Agree	Completely agree	Completely agree
Appropriateness	Advance statements seem fitting.	Completely agree	Agree	Agree	Completely agree	Completely agree
	Advance statements seem suitable.	Completely agree	Agree	Agree	Completely agree	Completely agree
	Advance statements seem applicable.	Completely agree	Agree	Completely agree	Completely agree	Completely agree
	Advance statements seem like a good match.	Completely agree	Agree	Agree	Completely agree	Completely agree
Feasibility	Advance statements seem implementable.	Completely agree	Agree	Agree	Agree	Agree
	Advance statements seem possible.	Completely agree	Agree	Agree	Agree	Completely agree
	Advance statements seem doable.	Completely agree	Agree	Agree	Completely agree	Completely agree
	Advance statements seem easy to use.	Agree	Agree	Neither agree/disagree	Agree	Agree
